# Duodenal microbiota and associated environmental enteric dysfunction in undernourished Bangladeshi women and gnotobiotic mice

**DOI:** 10.64898/2026.08.14.26360472

**Authors:** Kali M. Pruss, ZeNan L. Chang, Md. Shabab Hossain, M. Masudur Rahman, Mustafa Mahfuz, Reyan Coskun, Rumana Sharmin, A.H.M. Rezwan, Shafiqul Alam Sarker, Subhasish Das, Shah Mohammad Fahim, Md. Amran Gazi, Kelsey A. Hudson, Athziri Marcial Rodríguez, Haoxin Liu, Richard Kitchen, Alexandra E. Byrne, Clara Kao, Brooks B. Brodrick, Abbey Rose, Bishan Bhattarai, Darya Khantakova, Jose Fachi, Marco Colonna, Tahmeed Ahmed, Michael J. Barratt, Jeffrey I. Gordon

## Abstract

Undernutrition is an intergenerational global health challenge. Environmental enteric dysfunction (EED) is a small intestinal (SI) disorder characterized by villous atrophy, gut barrier dysfunction, malabsorption and systemic inflammation. To examine its pathogenesis and role in undernutrition, we performed esophagogastroduodenoscopy on undernourished Bangladeshi women with EED and their healthy counterparts. Histologic characterization of duodenal mucosal biopsies, aptamer-based proteomic analyses of their duodenal mucosa and plasma, plus metagenomic analyses of their duodenal and fecal microbiota, revealed associations between bacterial taxa and duodenal tissue and plasma proteomes indicative of EED. Colonization of germ-free female mice with consortia of duodenal bacteria from these women, followed by measurements of SI bacterial abundances, SI cellular patterns of gene expression (single nucleus RNA-seq), plus proteomic and flow cytometric analyses disclosed bacterial, epithelial, and immune features in dams and their offspring resembling those in the women. These findings have diagnostic and therapeutic implications.
