## Supplementary Table 6 for "Duodenal microbiota and associated environmental enteric dysfunction in undernourished Bangladeshi women and gnotobiotic mice"

### Sheet: Table S6a
Supplementary Table 6a -- Quantification of serum biomarkres in mice harboring bacterial consortia derived from Low BMI and Well-nourished women.
(i) Serum biomarkers in mice colonized with pooled culture collections.
MouseID	Microbiota	LCN2 (pg/mL)	MMP8 (pg/mL)	C3 (mg/mL)	LCN Ranks	MMP8 Ranks	C3 Ranks	Rank Sum
m_2.14	Low BMI Culture Collection	469716	77487.8	1.31255	1	2	2.5	5.5	Highest inflammation (lowest rank sum)
m_2.16	Low BMI Culture Collection	269920	65746	1.43348	2	4	1	7
m_2.18	Low BMI Culture Collection	49643.8	57137.3	0.891508	5	5	5	15	Lowest inflammation (highest rank sum)
m_2.6	Low BMI Culture Collection	108043	71706.8	1.22415	4	3	4	11
m_2.8	Low BMI Culture Collection	118038	84718.9	1.31307	3	1	2.5	6.5
m_5.1	Normal BMI Culture Collection	125197	60275.1	1.01426	5	5	4	14	Lowest inflammation (highest rank sum)
m_5.12	Normal BMI Culture Collection	161840	83150.5	1.34415	3	2	1	6
m_5.13	Normal BMI Culture Collection	187178	81841.4	1.1923	2	3	2	7
m_5.14	Normal BMI Culture Collection	230720	87752.4	0.971441	1	1	5	7	Highest inflammation (lowest rank sum)
m_5.9	Normal BMI Culture Collection	143547	73654.9	1.12635	4	4	3	11
m_1.10	CONV-D	119601	53605.1	1.13194
m_1.12	CONV-D	70638.7	49665.5	1.07706
m_1.3	CONV-D	49492.4	43516.8	1.08483
m_1.4	CONV-D	92680.1	56537.7	1.04333
m_1.7	CONV-D	49236.5	42728.9	1.04257
(ii) Serum biomarkers in mice colonized with cecal contents obtained from mice harboring intact culture collections from Well-nourished (NBMI) or Low BMI (LBMI) donors that produced discordant levels of inflammation.
MouseID	Group	LCN2 (pg/mL)	C3 (mg/mL)	IL-6 (pg/mL)	IL-17 (pg/mL)
m_1.14	Normal BMI-hi	241100	-	-	-
m_1.3	Normal BMI-hi	386004	-	-	-
m_1.3*	Normal BMI-hi	477994	-	-	-
m_1.6	Normal BMI-hi	348059	-	-	-
m_1.9	Normal BMI-hi	655596	-	-	-
m_2.10	Normal BMI-lo (aSI-H)	98187.5	0.983401	1.84	1.17
m_2.13	Normal BMI-lo (aSI-H)	89503.6	0.933969	0.87	0.7
m_2.18	Normal BMI-lo (aSI-H)	82005.9	0.992087	2.56	0.88
m_2.8	Normal BMI-lo (aSI-H)	191706	1.14847	7.56	1.3
m_2.8*	Normal BMI-lo (aSI-H)	136353	0.942607	4.93	1.12
m_4.1	Low BMI-lo	133391	-	-	-
m_4.12	Low BMI-lo	105467	-	-	-
m_4.2	Low BMI-lo	112317	-	-	-
m_4.5	Low BMI-lo	165453	-	-	-
m_4.9	Low BMI-lo	212487	-	-	-
m_5.11	Low BMI-hi (aSI-L)	524982	1.36318	80.47	3.4
m_5.16	Low BMI-hi (aSI-L)	251309	1.06563	17.9	3.82
m_5.2	Low BMI-hi (aSI-L)	393274	1.15347	6.97	2.98
m_5.4	Low BMI-hi (aSI-L)	356722	1.11927	10.39	6.63
m_5.6	Low BMI-hi (aSI-L)	367070	1.20588	24.18	1.69
median	Normal BMI-hi	386004
	Normal BMI-lo	98187.5	0.983401	2.56	1.12
	Low BMI-lo	133391
	Low BMI-hi	367070	1.15347	17.9	3.4

### Sheet: Table S6b
Supplementary Table 6b -- Changes in body mass over time.
		mass (g)						weight change (relative to Day -3)
MouseID	Group	Starting weight (Day -3)	Day 4	Day 8	Day 12	Day 15	Day 18	Day 4	Day 8	Day 12	Day 15	Day 18
m_1.3	Normal BMI-hi	21.5	20.7	21.6	21.3	21.6	22.4	-0.8	0.1	-0.2	0.1	0.9
m_1.3*	Normal BMI-hi	17.9	18.6	19.2	19.8	20.8	20.1	0.7	1.3	1.9	2.9	2.2
m_1.6	Normal BMI-hi	16.1	18.6	18.7	19.8	20.1	20.4	2.5	2.6	3.7	4	4.3
m_1.9	Normal BMI-hi	16.7	14.6	14.7	14.9	14.1	15.4	-2.1	-2	-1.8	-2.6	-1.3
m_1.14	Normal BMI-hi	16.3	15.8	16.7	16.8	17.6	18.2	-0.5	0.4	0.5	1.3	1.9
m_2.8	Normal BMI-lo (aSI-H)	16.1	17.8	19.2	20.1	21.8	22.9	1.7	3.1	4	5.7	6.8
m_2.8*	Normal BMI-lo (aSI-H)	15.8	16.6	18.6	20	20.7	21.6	0.8	2.8	4.2	4.9	5.8
m_2.10	Normal BMI-lo (aSI-H)	20.2	19.8	21.1	22.6	23	24.4	-0.4	0.9	2.4	2.8	4.2
m_2.13	Normal BMI-lo (aSI-H)	18.6	20.9	21.3	22	22.6	23.7	2.3	2.7	3.4	4	5.1
m_2.18	Normal BMI-lo (aSI-H)	19.5	19.5	21	21.2	22.2	23.1	0	1.5	1.7	2.7	3.6
m_4.1	Low BMI-lo	18.4	18.8	19.2	19.6	19.8	20.2	0.4	0.8	1.2	1.4	1.8
m_4.2	Low BMI-lo	11.1	13.7	15.1	16.6	17.5	19.4	2.6	4	5.5	6.4	8.3
m_4.5	Low BMI-lo	17.3	19.3	20	21.5	21.7	22.5	2	2.7	4.2	4.4	5.2
m_4.9	Low BMI-lo	18.4	18.8	19.7	20.8	21.3	21.8	0.4	1.3	2.4	2.9	3.4
m_4.12	Low BMI-lo	18.1	16.4	17.4	18	18.6	19.3	-1.7	-0.7	-0.1	0.5	1.2
m_5.2	Low BMI-hi (aSI-L)	18.7	18.6	18.8	18.1	18.8	19.4	-0.1	0.1	-0.6	0.1	0.7
m_5.4	Low BMI-hi (aSI-L)	19.1	20.5	20.6	20.8	21.9	22.4	1.4	1.5	1.7	2.8	3.3
m_5.6	Low BMI-hi (aSI-L)	17.6	18.3	18.9	15.5	20	20.5	0.7	1.3	-2.1	2.4	2.9
m_5.11	Low BMI-hi (aSI-L)	17.8	15.9	16.9	16.9	17.7	19.1	-1.9	-0.9	-0.9	-0.1	1.3
m_5.16	Low BMI-hi (aSI-L)	17.8	15.5	16.2	17.2	18	19.3	-2.3	-1.6	-0.6	0.2	1.5

### Sheet: Table S7c
Supplementary Table 6c -- Quantitation of bacterial taxa (log10-transformed 16S rRNA counts per g cecal contents).
(i) Mice colonized with pooled culture collections.
MouseID	Microbiota	Faecalibaculum rodentium	Bifidobacterium_388775 globosum	Streptococcus infantarius	Akkermansia muciniphila_D_776786	Clostridium_T isatidis	Klebsiella_724518 granulomatis	Escherichia ruysiae	Haemophilus_D_735815 parainfluenzae_P	Escherichia fergusonii	Streptococcus vestibularis	Streptococcus parasanguinis	Enterococcus_B hirae	Gemella sanguinis	Granulicatella adiacens	Escherichia albertii	Streptococcus gordonii	Anaeroglobus_38550 micronuciformis	Veillonella_A atypica	Staphylococcus warneri	Weissella cibaria	Streptococcus anginosus	Veillonella_A parvula	Weissella confusa	Ligilactobacillus salivarius	Cutibacterium acnes	Lancefieldella sp000565075	Streptococcus oralis_E_351036	Bifidobacterium_388775 longum	Streptococcus agalactiae
m_2.18	Low BMI Culture Collection	8.92863	8.19719	7.27062	7.51365	10.9386	10.5797	9.85598	0	9.3541	0	0	6.8904	0	9.21	0	8.86476	9.3542	7.63339	0	7.20567	8.96056	8.87358	0	8.59398	0	7.43032	0	0	0
m_2.6	Low BMI Culture Collection	8.78232	8.21669	7.29141	6.97614	10.7354	10.4278	9.56621	6.99038	9.08256	6.54042	0	7.54824	0	9.02094	0	8.42278	9.17945	7.53645	0	0	8.59384	8.66575	6.87923	8.11707	0	7.16178	0	7.07881	6.34412
m_2.8	Low BMI Culture Collection	9.18577	8.75137	7.43697	7.96925	10.9419	10.488	9.66602	6.58504	9.14693	6.47589	0	7.47589	0	9.40289	0	8.99478	9.36262	8.30565	0	7.24358	8.87034	8.79306	6.77692	8.75268	0	7.92965	0	6.77692	6.47589
m_2.14	Low BMI Culture Collection	8.63961	8.68982	7.37698	7.61199	10.5635	10.2675	9.58667	6.38798	9.08933	6.68901	0	7.42937	0	8.84129	6.91625	8.48619	9.04359	7.9114	0	6.84661	8.54369	8.71636	0	8.69333	6.08695	7.3657	0	6.78592	6.52628
m_2.16	Low BMI Culture Collection	8.80112	7.91795	8.04758	7.42398	10.7584	10.6001	9.71254	7.56694	9.20871	0	6.69452	7.03334	6.9084	9.31371	6.43128	8.76372	9.39538	8.30247	0	7.03334	8.85124	8.53793	6.85725	8.74127	0	7.76372	0	0	0
m_5.13	Normal BMI Culture Collection	8.49758	7.78171	10.4156	6.89124	7.47007	7.18313	0	10.0538	6.35613	9.23081	9.44144	6.8821	9.33785	9.21208	6.60794	0	6.0551	0	8.95834	7.97492	0	0	7.41951	0	0	0	7.06126	6.25139	5.81206
m_5.14	Normal BMI Culture Collection	8.38199	7.50662	10.6046	6.88091	7.96171	7.69631	6.89368	9.96557	6.50199	9.19757	9.14354	6.99435	9.11193	8.95208	6.5989	0	6.58631	0	9.14857	8.06216	5.6569	0	7.4894	0	5.95793	0	0	6.25896	0
m_5.9	Normal BMI Culture Collection	8.57093	7.97172	10.6466	6.93284	7.71328	7.17882	6.77695	9.8998	0	9.31253	9.23621	6.72456	9.24496	9.41289	0	0	0	0	8.97996	8.24105	0	0	7.69935	5.61062	5.43453	0	7.47394	0	5.9786
m_5.12	Normal BMI Culture Collection	8.44952	7.67473	10.5096	6.99026	7.80368	7.65133	6.88846	9.94989	0	9.32312	9.25494	0	9.37938	9.30858	0	0	6.56213	0	8.63165	8.35115	5.46522	0	7.79258	0	0	0	6.73239	0	0
m_5.1	Normal BMI Culture Collection	8.72281	8.03737	9.36297	7.07867	10.4945	10.1869	9.59309	7.07867	9.09831	0	7.63553	6.86017	6.34829	10.2024	0	6.2903	8.94074	8.70167	0	7.56905	8.7423	8.48935	7.36948	8.63384	6.14417	7.67565	7.83436	0	5.74623
(ii) Mice colonized with cecal contents producing discordant levels of systemic inflammation.
MouseID	Microbiota	Faecalibaculum rodentium	Bifidobacterium_388775 globosum	Streptococcus infantarius	Akkermansia muciniphila_D_776786	Clostridium_T isatidis	Klebsiella_724518 granulomatis	Escherichia ruysiae	Haemophilus_D_735815 parainfluenzae_P	Escherichia fergusonii	Enterococcus_B hirae	Granulicatella adiacens	Escherichia albertii	Streptococcus anginosus	Streptococcus gordonii	Streptococcus parasanguinis	Escherichia boydii	Weissella cibaria	Weissella confusa	Ligilactobacillus salivarius
m_2-8	aSI-H	9.82289	10.8917	0	8.343	8.23623	9.55162	9.61107	0	9.12942	0	0	0	9.57573	0	0	0	8.13214	7.49229	0
m_2-8*	aSI-H	9.33051	9.92778	0	7.27686	8.01281	9.70126	9.36137	0	8.85025	0	6.84549	0	9.62059	0	0	0	8.11501	7.18792	0
m_2-10	aSI-H	10.0373	10.8328	0	8.03684	8.41329	9.58176	9.54292	0	9.03684	0	7.80489	0	9.72335	0	0	0	8.27341	0	0
m_2-13	aSI-H	10.0341	10.7287	0	8.11568	8.48183	9.58115	9.45285	0	8.9286	0	0	0	9.75211	0	7.73033	0	8.15241	7.73033	0
m_2-18	aSI-H	9.94958	10.9524	0	7.57046	8.35816	9.40297	9.23947	0	8.65444	0	0	0	9.59165	0	0	0	7.98543	7.23947	0
m_5-2	aSI-L	11.7229	10.3794	8.28894	8.51372	10.197	10.1492	9.87849	7.55948	9.39833	0	8.331	0	7.21706	8.36318	0	0	8.63866	8.06215	8.75361
m_5-4	aSI-L	11.7375	10.5526	8.16936	7.64482	9.84242	9.68667	9.67358	7.30903	9.17679	0	8.26327	0	7.40594	8.22548	0	0	8.4285	7.69224	8.15412
m_5-6	aSI-L	11.7518	10.5196	8.286	8.09261	10.0837	9.80513	9.66138	7.38291	9.15192	0	8.22801	0	7.80204	8.29274	7.08188	0	8.64417	8.05961	8.4041
m_5-11	aSI-L	11.7765	10.6783	8.04355	7.80946	10.0214	9.71616	9.87445	7.48724	9.36461	0	8.10003	0	7.766	8.52467	6.96436	0	8.66333	8.1307	8.49584
m_5-16	aSI-L	11.8336	10.6765	8.59404	8.19376	9.95251	9.91067	9.85779	0	9.33568	7.90431	7.94778	0	7.10268	8.87107	7.10268	0	8.59869	7.90431	8.51765
m_4-1	Low BMI-lo	11.6898	10.3404	0	8.64718	8.71052	8.50888	9.00844	0	8.42772	9.58434	0	8.37731	6.86542	0	0	8.70741	8.73466	8.20785	0
m_4-2	Low BMI-lo	11.6018	10.2403	8.35134	8.42219	8.75038	8.59359	9.32353	7.45371	8.47902	9.62339	7.93083	9.27523	6.75474	0	0	8.90087	8.55752	7.90087	0
m_4-5	Low BMI-lo	11.7159	10.4189	0	8.40029	8.6774	8.53576	9.22613	0	8.59904	9.53604	0	9.02501	0	0	0	8.7904	8.7109	8.10694	0
m_4-12	Low BMI-lo	11.612	10.3573	0	8.43747	8.76515	8.85371	9.4936	0	8.90345	9.39778	0	9.16925	0	0	0	9.31069	7.95481	7.61902	0
m_1-3	Normal BMI-hi	11.6708	9.93699	0	10.9402	8.55222	9.63546	9.46588	8.5205	8.96578	10.05	0	0	0	0	0	9.53091	8.60405	7.97971	0
m_1-3*	Normal BMI-hi	11.585	9.7385	8.33796	10.812	8.60806	9.32919	9.20646	8.69969	8.71817	9.89411	0	0	0	0	0	9.21447	8.46018	7.99117	0
m_1-6	Normal BMI-hi	11.5064	9.90249	0	10.5041	8.14004	9.55756	9.35737	7.38671	8.80941	9.84186	0	0	0	0	0	9.40679	8.48246	7.93489	0
m_1-9	Normal BMI-hi	11.3026	9.62097	7.89218	10.3544	9.59648	9.83561	9.67675	8.00541	9.19826	9.88473	0	0	0	0	6.82214	9.1581	8.24539	7.56251	0
m_1-14	Normal BMI-hi	11.516	9.82382	0	10.7459	8.90762	9.7225	9.58074	8.68621	9.09174	10.1318	7.12881	0	6.68948	0	0	9.51132	8.49735	7.99051	0

### Sheet: Table S7d
Supplementary Table 6d -- Bacteria whose absolute abundances differ significantly between aSI-L compared to aSI-H mice (Wilcoxon rank-sum).
Bacterium	W statistic	P-value	median aSI-H	median aSI-L	P-adj
Faecalibaculum rodentium	0	0.00793651	9.94958	11.7518	0.0138889
Streptococcus infantarius	0	0.00749496	0	8.286	0.0138889
Escherichia ruysiae	0	0.00793651	9.45285	9.85779	0.0138889
Escherichia fergusonii	0	0.00793651	8.9286	9.33568	0.0138889
Streptococcus anginosus	25	0.00793651	9.62059	7.40594	0.0138889
Streptococcus gordonii	0	0.00749496	0	8.36318	0.0138889
Weissella cibaria	0	0.00793651	8.13214	8.63866	0.0138889
Ligilactobacillus salivarius	0	0.00749496	0	8.49584	0.0138889
Granulicatella adiacens	0	0.0111594	0	8.22801	0.0173591
Klebsiella 724518 granulomatis	1	0.015873	9.58115	9.80513	0.020202
Weissella confusa	1	0.015873	7.23947	8.05961	0.020202
Haemophilus D 735815 parainfluenzae P	2.5	0.0253699	0	7.38291	0.0295982
